# A Genomics England haplotype reference panel and the imputation of the UK Biobank

**DOI:** 10.1101/2023.11.06.23298035

**Authors:** Sinan Shi, Simone Rubinacci, Sile Hu, Loukas Moutsianas, Alex Stuckey, Anna C Need, The Genomics England Research Consortium, Mark Caulfield, Jonathan Marchini, Simon Myers

**Affiliations:** Department of Statistics, University of Oxford, Oxford, United Kingdom; Harvard medical school, Harvard University, Boston, United States; Novo Nordisk Research Centre, Oxford, United Kingdom; Genomics England, London, United Kingdom; Queen Mary University of London, London, United Kingdom; Regeneron Genetic Center, Tarrytown, New York, United States

## Abstract

The choice of reference panels significantly impacts phasing, imputation and GWAS results. In this study, we built a haplotype reference panel using the Genomics England (GEL) high-coverage sequencing dataset, one of the largest genetic variation resources ever collected in the UK. The resulting reference panel consists of 156,390 haplotypes and 342 million autosomal variants. The GEL reference panel demonstrates reliable imputation of variants as rare as 1 in 10,000 within the White British population, with an imputation r^2^ value of 0.75. The resulting imputed UKB data (GEL-UKB) contains three times more variants, predominantly rare variants, compared to the UKB data previously imputed using the HRC and UK10K reference panel. The GEL-UKB presents a unique opportunity for the reliable discovery of rare associations across the whole genome, especially within the regions not covered by the exome sequencing data. Rare variant signals with high confidence are predominantly from rare coding variants, implying firstly, a probable tendency for existing rare non-coding mutations to not reach a disruptive level comparable to that of coding variants. Secondly, it raises the possibility that the current sample size of UK Biobank may be insufficient for detecting rare variants with a moderate effect size, even with the whole genome sequencing. The resulting GEL phased haplotype reference panel has been made available on the GEL platform and widely used by GEL users. Our GEL imputed UKB data has been adopted as one of the UKB official imputed data resources (Data Field 21008).
