## Supplementary table 6 for "A Genomics England haplotype reference panel and the imputation of the UK Biobank"

### Sheet: rare_cojo_origin copy
rsid	Phenotype	Gene	Chromosome	GENPOS	REF	ALT	A1FREQ	INFO	LOG10P-RINT	BETA-RINT	LOG10P	BETA	Consequence	Consequence (including LD)	HRC-UKB	EWAS (variant)	EWAS (genes)	GWAS catalog (variant)	GWAS catalog (Gene)	LD
rs957675208	HEIGHT	HMGA1,LOC124901225	6	34237902	G	A	0.00041011	0.941401	35.4706	0.548997	34.445	3.50757	missense	missense	No*	No	No	No	Yes
rs148934412	HEIGHT	CRISPLD2	16	84868866	G	A	0.000967053	1	24.9862	-0.287849	26.1657	-1.89557	missense	missense	Yes	Yes	Yes	No	Yes
rs530131325	HEIGHT	ZFAT	8	134549835	C	T	0.000743719	0.994687	16.938	0.272246	19.555	1.8671	intron	missense	Yes	No	Yes	Yes	Yes	rs75596750 (ZFAT: missense), rs571984493
rs151165026	HEIGHT	HTRA1	10	122489528	C	T	0.000476065	0.970414	15.1281	-0.321196	16.1406	-2.13394	missense	missense	Yes	No	Yes	Yes	Yes	rs747780232
rs201166538	HEIGHT	LRRC58	3	120331309	G	A	0.000168742	0.994826	14.907	0.532629	15.5963	3.49577	missense	missense	No	Yes	Yes	Yes	Yes
rs199910112	HEIGHT	HHIP	4	144646162	G	C	0.000583558	0.963566	13.3318	-0.276374	13.2732	-1.74925	5_prime_UTR	5_prime_UTR	No	No	No	No	Yes	rs201669566 (HHIP 5prime_UTR), rs548129985
rs1555736800	HEIGHT	ADAMTS10	19	8585540	T	TGCGCTGTCGTCCAGCGCCTTCTCCTCCGCGGCAGAGACG	6.41e-05	0.845526	12.023	-0.841098	10.7338	-5.00961	inframe_insersion	inframe_insersion	No	No	Yes	No	Yes
rs1267739712	HEIGHT	CNPY2	12	56315125	TTTACCTCCACAGT	A	7.98e-05	0.912319	11.1132	-0.686654	11.0294	-4.41966	splice donor	splice donor	No	No	Yes	Yes	Yes
rs570873498	HEIGHT	SCYL1	11	65527849	AC	A	0.000327089	0.926229	10.4766	-0.328632	11.358	-2.18698	intron	missense	No	No	No	Yes	Yes	rs537566901,rs532230290,rs200733908 (LTBP3: missense r2=0.72)
rs1414220739	HEIGHT	SLC12A1	15	48219826	G	T	0.00023514	0.928921	10.1722	-0.377107	9.67538	-2.37465	intron	intron	No	No	No	No	Yes	rs773574844, rs1299065707
rs147927477	HEIGHT	COL11A2	6	33173901	C	T	0.000663993	0.97579	9.94934	-0.218394	9.53601	-1.37712	missense	missense	No	No	No	Yes	Yes	rs760889306,rs781284556,rs750452148 (ITPR3: 5_prime_UTR)
rs1247942912	HEIGHT	LOC102725258	12	48221439	G	A	0.000112396	0.970493	9.63671	-0.515004	9.31125	-3.29522	intron	missense	No	No	No	Yes	No	rs376772481 (COL2A1: missense)
rs948848696	BMI	PMAIP1	18	59901310	T	A	8.95e-05	0.862364	9.4242	0.724946	10.0821	3.41652	5_prime_UTR	5_prime_UTR	No	No	No	No	No	rs1026137533,rs950734497
rs934163017	HEIGHT		2	218836440	A	G	7.51e-05	0.932663	8.68069	-0.620458	8.15459	-3.84461	intergenic	missense	No	No	No	No	/	rs1164611364,rs777805791,rs766670319,rs771622789 (IHH: missense)
rs548643930	HEIGHT	ABCA3	16	2313292	C	T	0.000205647	0.928969	8.56313	-0.36895	8.4701	-2.34785	intron	upstream_transcript	No	No	No	No	Yes	rs1272341728 (upstream transcript),rs536667443 (upstream transcript)
rs375192134	HEIGHT	CLEC3A	16	78030785	G	A	0.000176199	0.961165	8.46964	0.393327	8.58957	2.51242	missense	missense	Yes	No	No	No	Yes
rs535071161	BMI	ASPSCR1	17	81986955	C	T	0.000834872	0.98606	8.20909	0.212089	8.80021	0.969368	intron	missense	No	No	No	Yes	Yes	rs564180535,rs143427200,rs150139842(LRRC45 missense),rs201878571,rs141725965,rs150089973,rs191756275
rs768846896	HEIGHT	ADAMTS17	15	100053894	T	C	8.23e-05	0.958804	7.90872	-0.542896	8.59338	-3.70437	splice_region_variant	splice_region_variant	No	No	Yes	No	Yes	rs1379317533
rs757561770	DBP	FGD4	12	32402712	G	A	9.32e-06	0.999024	7.90804	1.88674	8.85968	22.3834	intron	intron	No	No	No	No	Yes	rs1261679439, rs763397662
12:118537814_T_C	SBP		12	118537814	T	C	1.66e-05	0.821741	7.90266	1.46249	9.45829	32.8679	intergenic	intergenic	No	No	/	No	/	12:118788793_T_C
rs1450601146	HEIGHT	TET3	2	74003474	G	C	0.000866875	0.960178	7.81721	0.168626	7.56233	1.07031	intron	intron	No	No	No	No	Yes
rs1732100326	DBP	IQCJ-SCHIP1	3	159719798	A	G	1.25e-05	0.919163	7.79004	1.71008	9.36453	20.784	intron	intron	No	No	No	No	No
rs201746476	HEIGHT	PIEZO1	16	88715700	G	A	0.00042649	0.937738	7.59531	-0.239922	8.54172	-1.63022	missense	missense	No	No	Yes	Yes	Yes
rs1286160511	BMI	PVT1	8	127878597	CCT	C	3.77e-05	0.853223	7.52592	0.987348	9.47132	5.12	intron	downstream_transcript	No	No	No	No	Yes	rs1284909587 (downstream transcript)
rs893462385	DBP	STIP1	11	64194131	G	A	0.000143182	0.926502	7.47617	0.489608			intron	intron	No	No	No	No	No	rs1199273898,rs1446764559
1:21479845_T_TGTGTGG	DBP	NBPF3	1	21479845	T	TGTGTGG	1.25e-05	0.877577	7.35318	1.67637	7.90003	19.3783	intron	intron	No	No	No	No	No
rs746206908	SBP		1	179268611	G	C	4.87e-05	0.900051	7.35124	0.808592	7.5691	16.2498	intergenic	intergenic	No	No	/	No	/
Note:
Conditional analysis significant sites, with AF < 0.001, INFO > 0.8
There are two GWAS we performed: one with the RINT transformation for the phenotypes and the other one used the raw phenotype values.
Color of LOG10P shows the degree of evidence from weak to strong.	7.2 < -LOG10 pval < 8	8 < -LOG10 pval < 9	-LOG10 pval > 10
EWAS: Associations are also found by the exome study. (Backman et al. 2022). For variant associations, the p-value threshold is p < 2.18e-11 and the gene association categorisation is from the results of burden testing.
LD: 10Mbase range, all sites with r^2 > 0.7
RINT: phenotypes underwent a rank-backed inverse normal transformation prior to GWAS.
EWAS and GWAS catelog variant association is marked as "Yes" when the variant or any of the high LD variants are found in EWAS and GWAS catelog, respectively.
HRC-UKB: No - not significant or not present in the HRC-UKB dataset. No* - significant but not passing the INFO > 0.8 threshold.
